# Cancer-associated *Lactobacillus iners* are genetically distinct and associated with chemoradiation resistance in cervical cancer

**DOI:** 10.1101/2022.04.26.22274346

**Authors:** Lauren E. Colbert, Tatiana Karpinets, Molly B. El Alam, Erica J. Lynn, Julie Sammouri, David Lo, Jacob H Elnaggar, Rui Wang, Timothy A Harris, Kyoko Yoshida-Court, Katarina Tomasic, Julianna K. Bronk, Ananta V. Yanamandra, Adilene V. Olvera, Lily G. Carlin, Travis Sims, Andrea Y. Delgado Medrano, Travis Solley, Patricia J. Eifel, Anuja Jhingran, Melissa Joyner, Lilie Lin, Lois M. Ramondetta, Andrew M. Futreal, Kathleen M. Schmeler, Geena Mathew, Stephanie Dorta-Estremera, Jianhua Zhang, Xiaogang Wu, Nadim J. Ajami, Cullen Taniguchi, Joseph F. Petrosino, Jennifer Wargo, K. Jagannadha Sastry, Pablo C. Okhuysen, Ann H. Klopp

**Author notes:** CORRESPONDING AUTHOR Lauren Colbert, Department of Radiation Oncology, 1515 Holcombe Blvd, Houston, Texas 77006.

## Abstract

This study identifies a novel pathotype of cervical cancer-associated *Lactobacillus iners* (*L. iners*) that results in chemoradiation resistance *in vitro* and is associated with poor patient survival. Cervical cancer affects over half a million women a year around the world. Treatment for women with locally advanced cancer is delivered with definitive chemoradiation (CRT) but is curative for only 60% of patients. There are few validated molecular markers to identify patients who will respond poorly to treatment. Tumor microbiome features are associated with treatment resistance in patients with colon and pancreatic cancers, and thus we investigated their role in the response of cervical cancer to therapy. We identified a strong association between poor clinical response to CRT and tumors dominated by *L. iners*. Cancer-associated *L. iners* promoted *in vitro* resistance of cervical cancer cells and modified the local tumor immunologic microenvironment, while non-cancer-associated *L. iners* did not. Assembly of genomes from cancer-derived *L. iners* also demonstrated pathogenic, metabolic, and immune functions not found in healthy patients.
