## Supplemental Table 2 for "Cancer-associated *Lactobacillus iners* are genetically distinct and associated with chemoradiation resistance in cervical cancer"

### Sheet: 16S-Tumor
16S	T1	T2	T3	T4	T5
1	✓	✓	✓	X	✓
2	✓	✓	✓	✓	X
3	✓	✓	✓	✓	X
4	✓	✓	✓	✓	X
5	✓	✓	✓	✓	X
6	✓	X	X	X	X
7	✓	✓	✓	✓	X
8	✓	✓	✓	✓	X
9	✓	✓	X	✓	X
10	✓	X	X	✓	X
11	✓	X	X	X	X
12	✓	✓	✓	✓	X
13	✓	✓	✓	✓	X
14	✓	✓	✓	✓	X
15	✓	✓	✓	✓	X
16	✓	✓	✓	✓	X
17	✓	✓	✓	✓	X
18	✓	✓	✓	✓	X
19	✓	✓	X	X	X
20	✓	✓	✓	✓	X
21	✓	X	X	X	X
22	✓	✓	✓	✓	X
23	✓	✓	X	✓	X
24	✓	✓	✓	✓	X
25	✓	X	✓	✓	X
26	✓	X	✓	✓	X
27	✓	X	X	✓	X
28	✓	✓	✓	✓	X
29	✓	✓	✓	✓	X
30	✓	X	✓	✓	X
302	✓	✓	✓	X	✓
305	✓	✓	✓	✓	✓
310	✓	✓	X	✓	✓
312	✓	✓	✓	✓	✓
313	✓	✓	✓	✓	✓
315	✓	✓	X	X	✓
316	✓	✓	✓	✓	✓
317	✓	X	X	✓	X
318	X	✓	✓	✓	X
319	✓	✓	✓	X	X
320	X	✓	X	✓	X
322	✓	✓	✓	✓	✓
323	✓	✓	✓	✓	✓
328	✓	X	✓	✓	X
329	✓	✓	✓	✓	✓
330	✓	✓	✓	✓	✓
333	✓	✓	✓	✓	✓
334	✓	X	X	X	✓
335	✓	X	X	✓	X
336	X	✓	✓	✓	✓
337	✓	X	X	✓	✓
338	✓	✓	✓	✓	X
340	✓	✓	✓	✓	X
351	✓	✓	✓	✓	X
354	✓	X	X	X	X
359	✓	✓	✓	✓	X
362	X	✓	✓	✓	X
363	✓	✓	✓	✓	✓
364	✓	✓	✓	✓	✓
365	✓	✓	✓	✓	✓
366	✓	✓	✓	X	✓
368	✓	X	X	✓	✓
369	✓	✓	X	X	✓
370	✓	✓	X	X	X
371	✓	X	✓	✓	X
373	✓	X	X	✓	X
374	✓	✓	X	✓	X
376	✓	✓	✓	✓	X
377	✓	✓	X	X	X
378	✓	X	X	X	X
380	✓	✓	✓	X	X
382	✓	✓	✓	✓	X
383	✓	X	X	✓	X
384	✓	X	X	X	X
387	✓	X	X	X	X
388	✓	X	X	X	X
390	✓	X	✓	✓	X
393	✓	X	✓	✓	X

### Sheet: Flow-Tumor
BRUSH	T1	T2	T3	T4	T5
1	X	X	X	X	X
2	X	X	X	X	X
3	X	X	X	X	X
4	X	X	X	X	X
5	X	X	X	X	X
6	X	X	X	X	X
7	X	X	X	X	X
8	X	X	X	X	X
9	X	X	X	X	X
10	X	X	X	X	X
11	X	X	X	X	X
12	✓	✓	✓	✓	X
13	✓	✓	✓	✓	X
14	✓	✓	✓	✓	X
15	✓	✓	✓	✓	X
16	✓	✓	✓	✓	X
17	✓	✓	✓	✓	X
18	X	X	X	X	X
19	X	X	X	X	X
20	✓	✓	✓	✓	X
21	X	X	X	X	X
22	✓	✓	✓	✓	X
23	✓	✓	X	✓	X
24	✓	✓	✓	✓	X
25	X	X	X	X	X
26	X	X	X	X	X
27	✓	X	X	✓	X
28	X	X	X	X	X
29	X	X	X	X	X
30	X	X	X	X	X
302	✓	X	✓	X	✓
305	✓	✓	✓	✓	✓
310	✓	✓	X	✓	✓
312	✓	X	✓	✓	✓
313	X	X	X	X	X
315	✓	✓	✓	X	✓
316	✓	✓	✓	✓	✓
317	✓	X	X	✓	X
318	X	X	X	X	X
319	✓	✓	✓	✓	X
320	X	X	X	X	X
322	✓	✓	✓	✓	✓
323	X	X	X	X	✓
328	✓	X	X	✓	X
329	✓	✓	✓	✓	✓
330	✓	✓	✓	✓	✓
333	X	X	X	X	X
334	✓	X	X	X	X
335	✓	X	X	✓	X
336	X	X	X	X	X
337	✓	X	X	✓	✓
338	✓	✓	✓	✓	X
340	✓	✓	✓	X	X
351	✓	✓	✓	✓	X
354	✓	X	X	X	X
359	✓	✓	✓	✓	X
362	X	✓	✓	✓	X
363	✓	✓	✓	✓	✓
364	✓	✓	✓	✓	✓
365	✓	✓	✓	✓	✓
366	X	X	X	X	X
368	✓	X	X	✓	✓
369	✓	✓	X	X	✓
370	✓	✓	X	X	X
371	✓	✓	✓	✓	X
373	✓	X	X	✓	X
374	✓	✓	X	✓	X
376	✓	✓	✓	✓	X
377	X	X	X	X	X
378	X	X	X	X	X
380	X	X	X	X	X
382	✓	✓	✓	✓	X
383	✓	X	X	✓	X
384	✓	X	X	X	X
387	✓	X	X	X	X
388	✓	X	X	X	X
390	✓	X	✓	✓	X
393	✓	X	✓	✓	X

### Sheet: Flow-Blood
	T1	T2	T3	T4	T5
1	X	X	X	X	X
2	X	X	X	X	X
3	X	X	X	X	X
4	X	X	X	X	X
5	X	X	X	X	X
6	X	X	X	X	X
7	X	X	X	X	X
8	X	X	X	X	X
9	X	X	X	X	X
10	X	X	X	X	X
11	X	X	X	X	X
12	X	X	X	X	X
13	X	X	X	X	X
14	X	X	X	X	X
15	X	X	X	X	X
16	X	X	X	X	X
17	X	X	X	X	X
18	X	X	X	X	X
19	X	X	X	X	X
20	X	X	X	X	X
21	X	X	X	X	X
22	X	X	X	X	X
23	X	X	X	X	X
24	X	X	X	X	X
25	X	X	X	X	X
26	X	X	X	X	X
27	X	X	X	X	X
28	X	X	X	X	X
29	X	X	X	X	X
30	X	X	X	X	X
302	X	X	X	X	X
305	✓	✓	✓	✓	✓
310	✓	✓	X	✓	X
312	✓	X	✓	✓	✓
313	X	X	X	X	X
315	X	✓	✓	✓	✓
316	X	✓	✓	X	✓
317	✓	✓	X	✓	X
318	X	X	X	X	X
319	X	X	X	X	✓
320	X	X	X	X	X
322	X	✓	✓	✓	✓
323	X	X	X	X	X
328	X	X	X	X	X
329	✓	✓	✓	✓	✓
330	✓	✓	✓	✓	✓
333	✓	✓	✓	✓	✓
334	X	X	X	X	X
335	X	X	X	X	X
336	X	X	X	X	X
337	X	X	X	X	X
338	X	X	X	X	X
340	X	✓	X	X	X
351	✓	✓	✓	✓	X
354	✓	X	X	X	X
359	X	X	X	X	X
362	✓	✓	✓	✓	X
363	X	X	X	X	X
364	X	X	X	X	X
365	✓	✓	✓	✓	✓
366	X	X	X	X	X
368	X	X	X	X	X
369	✓	✓	✓	✓	X
370	X	✓	✓	X	X
371	✓	✓	X	✓	X
373	X	X	X	X	X
374	✓	X	✓	✓	X
376	X	X	X	X	X
377	X	X	X	X	X
378	X	X	X	X	X
380	X	X	X	X	X
382	✓	✓	✓	✓	X
383	✓	✓	X	X	X
384	X	X	X	X	X
387	✓	X	X	X	X
388	X	X	X	X	X
390	✓	X	✓	✓	X
393	X	X	X	X	X
